# Prodromal manifestations of Parkinson’s disease in adults with 22q11.2 microdeletion syndrome

**DOI:** 10.1101/2022.05.18.22275282

**Authors:** Carlos Juri, Pedro Chaná-Cuevas, Vasko Kramer, Rosemarie Fritsch, Claudia Ornstein, Analía Cuiza, Carlos Hernández, Katiuska Villanueva, Teresa Cordova, Jorge Mauro, Adrian Ocampo, Boris Rebolledo-Jaramillo, Gonzalo Encina, Andrea Calleja, Javiera Dinator, Juan Pablo Alcayaga, Nicolas A. Crossley, Gabriela M. Repetto

## Abstract

22q11.2 microdeletion syndrome (22qDS) was recently identified as a risk factor for development of early-onset Parkinson’s disease (PD). The classical motor manifestations of this disease are preceded by early signs and symptoms of neurodegeneration. The progression of 22qDS-associated PD is unknown. We aimed to evaluate the presence of prodromal PD in a group of adults with 22qDS using the Movement Disorders Society (MDS) Criteria for Prodromal PD. Thirty-eight persons with 22qDS and 13 age-matched controls participated in the study, and their results were compared using the Mann-Whitney U test. Persons with 22qDS had lower scores on olfaction testing (p=7.42E×10^−5^), higher scores on the COMPASS 31 scale for dysautonomia (p=2.28×10^−3^) and on the motor evaluation using Movement Disorder Society (MDS)-sponsored revision of Unified Parkinson’s Disease Rating Scale motor subscore (UPDRS-III) (p=1.84×10^−4^), compared with healthy controls. Home polysomnogram did not find participants with REM-sleep behavior disorder. Integrity of nigrostriatal dopaminergic system was evaluated by PET-CT imaging of presynaptic dopamine with ^18^F-PR04.MZ. Patients showed significantly higher specific binding ratios in the striatum, compared to controls (p=9.57×10^−3^ at the caudate nuclei). Two patients with 22qDS (5.2%) had decreased uptake in the posterior putamen (less than 60% of controls) and one fulfilled MDS criteria for prodromal PD. These results show that patients with 22qDS manifest some signs and symptoms of prodromal PD such as hyposmia, dysautonomia and mild movement alterations. In the majority, this was associated with elevated dopaminergic signaling, suggesting that loss of dopaminergic neurons may not be the cause. A smaller subgroup did show evidence of a decrease in nigrostriatal dopaminergic signaling, as seen in classical prodromal PD. Longitudinal studies are necessary to understand the progression to and risk of PD in persons with 22qDS.
