## Supplementary Table 1 for "Prodromal manifestations of Parkinson’s disease in adults with 22q11.2 microdeletion syndrome"

### Sheet: Sheet1
Supplementary Table 1. Genes associated with PD OR Parkinsonism analysed by NGS
ADH1C		PARK7
ATNX2		PINK1
ATP13A2		PLA2G6
DNAJC2		PODXL
EIF4G1		PRKN (PARK2)
FBXO7		RAB7L1
GBA		SLC41A1
GIGYF2		SNCA
HTRA2		SYNJ1
LRRK2		UCHL1
MAPT		VPS13C
MC1R		VPS35
